# Whole-genome sequencing enables improved AML diagnostics and refines assessment of *TP53* allelic state and complex karyotype

**DOI:** 10.64898/2026.11.13.26368028

**Authors:** Petr Stanek, Christina Orsmark-Pietras, Rasmus Henningsson, Marianne Rissler, Niklas Landberg, Helena Ågerstam, Anna Staffas, Linda Fogelstrand, Lars Palmqvist, Gisela Barbany, Mattis Knulst, Gunnar Juliusson, Vladimir Lazarevic, Valtteri Wirta, Lucia Cavelier, Richard Rosenquist, Henrik Lilljebjörn, Thoas Fioretos

## Abstract

Accurate genetic characterization is central to modern acute myeloid leukemia (AML) diagnostics, yet current standard-of-care (SoC) testing relies on multiple complementary assays. We compared paired tumor–normal whole-genome sequencing (WGS) with SoC diagnostics in a population-based cohort of 109 adult AML patients, assessing variant detection, disease classification according to ICC 2022 and WHO 2022, and risk stratification according to ELN 2022. WGS showed high concordance with SoC across variant classes. When considering all reported SoC variants together with high-confidence WGS variants as true positives, WGS showed equal to higher sensitivity than SoC for single-nucleotide variants and small insertions/deletions (97% vs 92%), structural variants (SVs; 100% vs 87%), and copy-number alterations (CNAs; 88.5% both). WGS identified clinically important lesions missed by SoC in 16 cases (15%), including *FLT3*-ITDs and *KMT2A*, *NUP98* and *MECOM* rearrangements. Classification and risk assignments were 95–96% concordant, with WGS-driven reclassifications in 4-5% of cases, primarily through detection of cryptic SVs and myelodysplasia-related lesions. Integrated analysis of genomic alterations, including copy-neutral loss-of-heterozygosity, refined *TP53* allelic state assessment and demonstrated increased genomic complexity in AML with biallelic *TP53* alterations. We developed a supervised machine-learning model for complex karyotype (CK) probability, based on WGS-derived copy-number and SV burden, enabling automated identification of CK cases from WGS data. Collectively, these results support paired tumor– normal WGS as a single comprehensive assay well suited for AML diagnostics according to current classification and risk-stratification systems, while refining assessment of *TP53* allelic state and karyotypic complexity.
