## Supplemental Table S10 for "Whole-genome sequencing enables improved AML diagnostics and refines assessment of *TP53* allelic state and complex karyotype"

Table S10. Genomic complexity metrics, aberration counts, and CK-prob scores for 109 AML samples.
		SoC data				WGS data
Patient ID	AML-biTP53 or ICC 2022 class (WGS)	Karyotype	Complex karyotype	Aberration count	≥3 aberrations	Aberration count	CNA segments	SV count (nSV)	Number of affected chromosomes (nChr)	Total genome affected by CNAs (Mb)	Genome fraction affected by CNAs (FGA)	CN-weighted genome fraction affected by CNAs ×100 (wFGA100)*	CK-prob
AML23	AML-RGA	46,XY,der(16)(q22)	No	1	No	1	26	1	1	8.627	0.0031	0.827	0.037
AML34	AML-RGA	46,XX	No	0	No	0	18	0	0	7.006	0.0025	0.584	0.020
AML44	AML-RGA	42,XX,t(3;3)(q21;q26),der(6;15)(p10;q10),-7,-15,-18[16]/43,idem,+mar[7]/46,XX[1]	No	6	Yes	17	47	14	7	362.222	0.1293	13.28	0.984
AML53	AML-RGA	46,XX,t(15;17)(q22;q21)	No	1	No	1	19	1	2	7.856	0.0028	0.679	0.053
AML55	AML-RGA	46,XY[18]/45,XY,-7[3]/45,X,-Y[4]	No	2	No	2	32	1	3	160.86	0.0571	6.767	0.258
AML56	AML-RGA	46,XX[8]/46,XX,?del(4)(p13),ins(15;17)(q22;q21q21)[3]	No	2	No	3	28	2	4	181.296	0.0647	6.805	0.383
AML57	AML-RGA	46,XX[5]/46,XX,t(7;11)(p15;p15)[15]/46,XX,+1,der(1;15)(q10;q10)[3]	No	3	Yes	2	20	2	5	30.229	0.0108	1.514	0.218
AML61	AML-RGA	45,X,-X,der(8)t(8;21)(q22;q22),del(9)(q13),del(13)(q21q21),del(17)(p?13),der(21)t(8;21)ins(21;?)(q22;?)	No	5	Yes	4	33	6	7	230.682	0.0825	8.296	0.850
AML72	AML-RGA	46,XX[3]/46,XX,t(6;9)(p22;q34)[22]	No	1	No	1	21	1	3	21.827	0.0078	1.32	0.090
AML75	AML-RGA	46,XY,add(5)(q22),t(12;14)(p11;q11),t(15;17)(q22;q21),del(19)(p11)	No	4	Yes	5	19	9	9	21.676	0.0077	1.195	0.802
AML78	AML-RGA	46,XX,t(11;19)(q23;p13)[18]/47,idem,+8[4]/47,idem,+21[3]	No	3	Yes	1	17	1	2	6.872	0.0025	0.71	0.054
AML88	AML-RGA	46,XY[5]/46,XY,t(15;17)(q24;q21)[17]	No	1	No	2	20	2	3	7.101	0.0025	0.771	0.092
AML93	AML-RGA	46,XX[1]/46,XX,t(15;17)(q24;q21)[24]	No	1	No	1	20	2	4	8.132	0.0029	0.689	0.132
AML107	AML-RGA	46,XX	No	0	No	0	19	0	0	7.127	0.0025	0.694	0.021
AML114	AML-RGA	46,XY[11]/46,XY,inv(16)(p13q22)[13]	No	1	No	1	24	1	1	7.992	0.0028	0.723	0.036
AML117	AML-RGA	46,XY,t(8;21)(q22;q22)	No	1	No	1	21	1	2	7.522	0.0027	0.666	0.053
AML123	AML-RGA	46,XX,t(16;16)(p13;q22)	No	1	No	1	21	2	3	8.964	0.0032	0.78	0.093
AML124	AML-RGA	46,XY,inv(16)(p13q22)	No	1	No	1	21	4	4	7.101	0.0025	0.716	0.172
AML142	AML-RGA	46,XY[14]/47,XY,+8,t(15;17)(q24;q21)[11]	No	2	No	2	28	4	4	148.886	0.0529	5.865	0.404
AML143	AML-RGA	46,XX[4]/46,XX,t(3;5;7)(q25;q34;q21)[21]	No	1	No	1	16	3	3	6.726	0.0024	0.71	0.105
AML154	AML-RGA	46,XY,inv(2)(p21q31),t(3;12)(q26;p13)	No	2	No	2	19	5	4	9.863	0.0035	0.776	0.197
AML172	AML-RGA	46,XX[1]/46,XX,t(3;12)(q26;p13)[24]	No	1	No	2	21	2	4	7.293	0.0026	0.726	0.133
AML175	AML-RGA	47,XY,t(6;11)(q27;q23),+8[5]/47,idem,t(4;9)(q?31;q?13)[12]/47,idem,-Y,+13[3]/48,idem,+13[4]	No	6	Yes	6	34	2	6	418.05	0.1484	14.911	0.903
AML224	AML-RGA	46,XY[25]	No	0	No	1	18	3	4	38.15	0.0135	1.733	0.184
AML226	AML-RGA	46,XY,inv(16)(p13q22)/45,XY,-20/47,XY,inv(16)(p13q22),+22/46,XY	No	3	Yes	1	22	2	1	7.042	0.0025	0.674	0.041
AML231	AML-RGA	47,Y,del(X)(q13),-10,add(11)(q23),add(12)(p11),+21,+der(?10)t(X;10)(?q13;?)?ins(?;11)(?;q23q23)[24]/46,XY[1]	No	6	Yes	5	21	5	4	40.938	0.0145	1.808	0.237
AML237	AML-RGA	46,XY[25]	No	0	No	1	27	1	2	9.447	0.0034	0.754	0.054
AML336	AML-RGA	46,XY[25]	No	0	No	2	19	3	4	7.567	0.0027	0.673	0.150
AML340	AML-RGA	46,XY,t(8;21)(q22;q22)[22] /46,XY[3]	No	1	No	1	20	2	2	7.39	0.0026	0.776	0.063
AML343	AML-RGA	45,XY,t(3;3)(q21;q26),-7[12]/46,idem,+mar[12]/46,XY[1]	No	3	Yes	1	49	2	4	156.141	0.0555	5.791	0.330
AML344	AML-RGA	46,XX,inv(16)(p13q22)[23]/46,XX[2]	No	1	No	1	16	2	2	7.267	0.0026	0.619	0.061
AML7	AML-NPM1	46,XX	No	0	No	0	21	1	2	7.625	0.0027	0.714	0.054
AML11	AML-NPM1	46,XX[14]/47,XX,+8[11]	No	1	No	1	33	1	3	186.88	0.0668	6.747	0.257
AML16	AML-NPM1	46,XY	No	0	No	0	16	0	0	7.482	0.0027	0.717	0.021
AML17	AML-NPM1	46,XY	No	0	No	0	16	0	0	6.522	0.0023	0.663	0.020
AML24	AML-NPM1	46,XY	No	0	No	0	18	1	2	7.573	0.0027	0.656	0.053
AML25	AML-NPM1	45,X,-Y[25]	No	1	No	0	31	1	1	25.85	0.0092	1.793	0.046
AML27	AML-NPM1	46,XY	No	0	No	0	23	0	0	8.465	0.003	0.716	0.021
AML28	AML-NPM1	46,XY	No	0	No	0	18	1	2	7.282	0.0026	0.753	0.054
AML45	AML-NPM1	46,XX	No	0	No	0	22	1	2	7.191	0.0026	0.683	0.053
AML63	AML-NPM1	46,XX[15]/47,XX,+8[10]	No	1	No	2	26	1	3	216.782	0.0775	6.554	0.249
AML66	AML-NPM1	46,XY	No	0	No	0	20	1	2	29.019	0.0103	1.467	0.063
AML67	AML-NPM1	46,XX	No	0	No	0	21	3	3	41.00	0.0146	1.841	0.132
AML79	AML-NPM1	46,XY	No	0	No	0	21	1	2	8.562	0.003	0.795	0.055
AML81	AML-NPM1	46,XX	No	0	No	0	22	0	1	31.145	0.0111	1.645	0.038
AML97	AML-NPM1	46,XX	No	0	No	0	23	2	4	125.995	0.045	4.878	0.285
AML104	AML-NPM1	46,XY	No	0	No	0	17	2	1	7.244	0.0026	0.626	0.041
AML105	AML-NPM1	46,XX	No	0	No	0	18	1	2	7.279	0.0026	0.733	0.054
AML121	AML-NPM1	46,XY	No	0	No	0	20	0	0	7.111	0.0025	0.685	0.020
AML136	AML-NPM1	46,XX	No	0	No	0	22	0	0	7.806	0.0028	0.696	0.021
AML156	AML-NPM1	46,XX	No	0	No	0	17	0	0	7.434	0.0027	0.702	0.021
AML162	AML-NPM1	46,XX	No	0	No	0	26	0	1	84.713	0.0303	3.531	0.058
AML168	AML-NPM1	46,XY	No	0	No	0	25	0	0	9.43	0.0033	0.785	0.021
AML169	AML-NPM1	46,XY[6]/48-50,XY,del(9)(q12q34),+1-2mar,+1-2r[15]	Yes	3	Yes	1	33	0	1	66.561	0.0236	6.458	0.107
AML170	AML-NPM1	46,XX	No	0	No	0	21	0	0	6.881	0.0025	0.666	0.020
AML173	AML-NPM1	46,XY	No	0	No	0	18	0	0	6.308	0.0022	0.646	0.020
AML176	AML-NPM1	46,XX	No	0	No	0	22	0	0	7.053	0.0025	0.761	0.021
AML177	AML-NPM1	NA	NA	NA	NA	1	21	1	2	7.201	0.0026	1.098	0.058
AML180	AML-NPM1	46,XY	No	0	No	0	22	1	2	9.535	0.0034	0.797	0.055
AML185	AML-NPM1	46,XX	No	0	No	0	21	0	0	7.315	0.0026	0.622	0.020
AML187	AML-NPM1	NA	NA	NA	NA	0	21	2	3	8.304	0.0029	0.789	0.093
AML217	AML-NPM1	46,XY[25]	No	0	No	0	36	0	1	121.487	0.0431	4.799	0.076
AML221	AML-NPM1	45,X,-Y[25]	No	1	No	0	31	0	0	25.114	0.0089	1.768	0.026
AML225	AML-NPM1	46,XX[25]	No	0	No	0	25	1	1	8.963	0.0032	0.716	0.036
AML227	AML-NPM1	46,XX[25]	No	0	No	0	33	0	0	13.376	0.0048	0.839	0.021
AML235	AML-NPM1	46,XX[25]	No	0	No	0	18	0	0	7.232	0.0026	0.694	0.021
AML238	AML-NPM1	46,XX,-7,+mar[25]	No	2	No	1	22	0	1	138.622	0.0495	5.348	0.085
AML242	AML-NPM1	46,XY[25]	No	0	No	0	21	0	0	7.691	0.0027	0.812	0.021
AML335	AML-NPM1	46,XX[25]	No	0	No	0	16	0	0	6.915	0.0025	0.745	0.021
AML337	AML-NPM1	46,XY[24]	No	0	No	0	20	2	1	8.242	0.0029	0.618	0.041
AML338	AML-NPM1	46,XY[25]	No	0	No	0	21	2	3	8.741	0.0031	0.702	0.091
AML346	AML-NPM1	46,XX,del(9)(q22)[22]/46,XX[3]	No	1	No	1	26	0	2	90.449	0.0323	3.644	0.087
AML18	AML-NOS	46,XY[23]/46-47,XY,+?mar[2]	No	1	No	1	28	0	1	117.987	0.0419	4.387	0.069
AML71	AML-NOS	46,XX	No	0	No	0	23	1	2	10.289	0.0037	1.463	0.063
AML194	AML-NOS	46,XY[2]/45-47,XY,+11[23]	No	1	No	1	24	2	4	138.446	0.0492	3.937	0.243
AML10	AML-MR	46,XY,inv(9)(p11q12)	No	1	No	0	19	0	0	10.173	0.0036	0.735	0.021
AML15	AML-MR	46,XY[22]/45,X,-Y[3]	No	1	No	0	16	0	1	20.775	0.0074	1.569	0.037
AML22	AML-MR	46,XY[4]/46,Y,t(X;7)(p1?3;q36)[21]	No	1	No	1	19	1	2	8.667	0.0031	1.175	0.059
AML32	AML-MR	46,XY[7]/47,XY,+13[18]	No	1	No	1	21	0	1	103.357	0.0367	3.432	0.056
AML35	AML-MR	46,XX	No	0	No	0	17	0	0	7.094	0.0025	0.745	0.021
AML47	AML-MR	46,XY	No	0	No	1	23	0	0	7.121	0.0025	0.818	0.021
AML52	AML-MR	48,XY,+8,+12[3]/48,idem,trp(3)(q22q29)[13]/46,XY[6]	Yes	3	Yes	0	18	0	0	7.972	0.0028	0.766	0.021
AML54	AML-MR	45,XY,-7[12]/46,idem,+8[13]	No	2	No	3	33	1	2	160.216	0.0569	6.184	0.167
AML89	AML-MR	46,XX	No	0	No	0	15	0	0	6.64	0.0024	0.676	0.020
AML94	AML-MR	46,XY[17]/47,XY,+10[6]	No	1	No	1	25	1	2	103.836	0.0369	4.088	0.110
AML111	AML-MR	46,XY[5]/47,XY,+8[17]/47,XY,+mar[2]	No	2	No	2	25	1	3	68.788	0.0244	2.144	0.107
AML128	AML-MR	46,XY	No	0	No	0	18	2	2	7.716	0.0027	0.662	0.061
AML151	AML-MR	46,XY[2]/46,XY,?del(Y)(q11)[23]	No	1	No	0	34	1	4	165.705	0.0589	6.174	0.316
AML157	AML-MR	46,XY	No	0	No	0	19	0	0	7.433	0.0026	0.791	0.021
AML159	AML-MR	46,XY[8]/45,X,-Y[17]	No	1	No	1	34	0	1	121.213	0.043	5.923	0.096
AML171	AML-MR	46,XX	No	0	No	0	19	0	0	7.731	0.0028	0.655	0.020
AML197	AML-MR	46,XX[1]/45,XX,-7[24]	No	1	No	3	33	2	2	158.793	0.0568	6.189	0.189
AML199	AML-MR	46,XX	No	0	No	1	22	1	3	83.925	0.03	3.361	0.137
AML222	AML-MR	46,XX[25]	No	0	No	0	20	2	4	7.693	0.0027	0.797	0.135
AML341	AML-MR	46,XY[25]	No	0	No	0	20	1	2	7.304	0.0026	0.715	0.054
AML342	AML-MR	46,XX[25]	No	0	No	2	18	1	2	14.319	0.0051	1.116	0.059
AML345	AML-MR	46,XX,i(7)(p10)[25]	No	1	No	2	35	0	1	160.814	0.0574	6.02	0.098
AML37	AML-biTP53	47,XY,+6,+i(8)(q10),-18,-22,+mar[23]/45-46,XY,-3,+add(6)(p21),+i(8)(q10),der(16)t(3;16)(p12;q11),-22[2]	Yes	5	Yes	17	53	8	5	300.262	0.1067	13.3	0.913
AML48	AML-biTP53	43-47,XX,del(5)(q13q33),der(8)t(8;12)(p22;p13),add(11)(p15),-12,add(13)(p11),-18,del(20)(q11),add(22)(q13),+mar	Yes	9	Yes	14	60	3	8	371.613	0.1328	13.79	0.951
AML50	AML-biTP53	46,XY[3]/44-52,XY,add(1)(p36),?+2,+4,der(4)t(1;4)(p31;q21)x1-2,-5,del(5)(q13q34),der(6)add(6)(p21)add(6)(q13),-7,+10,+11,add(13)(q3?4),add(19)(q13),+i(21)(q10),+22,+1-2r,+mar[22]	Yes	17	Yes	34	129	19	15	716.85	0.2584	33.439	1.000
AML51	AML-biTP53	46,XY[7]/44,XY,-5,del(7)(q21),add(12)(p13),-17,add(17)(p13),ins(21;?)(q22;?)[12]	Yes	6	Yes	71	106	69	15	410.799	0.146	13.758	1.000
AML59	AML-biTP53	44,XY,der(1;3)(q10;q10),-2,add(4)(q2?5),der(5)t(1;5)(p32;q14),ider(7)(q10)add(7)(q22),+8,-12,-17,add(17)(q11),-18,+der(?)t(?;12)(?;q13)ins(?;7)(?;q31q31),+mar[10]/48,idem,+Y,+3,+add(7)(q22),-ider(7)(q10)add(7)(q22),+22,+mar[14]	Yes	16	Yes	23	77	16	11	660.116	0.2344	22.609	1.000
AML62	AML-biTP53	46,XX[1]/46,XX,der(3)t(1;3)(p13;q27),-5,add(7)(q22),der(16)t(?5;16)(q?;p11),der(17)t(5;17)(q?;q21),der(21)t(11;21)(q13;q22),+mar[14]	Yes	7	Yes	25	74	22	11	455.315	0.1629	18.551	1.000
AML80	AML-biTP53	48,XXYc,+i(12)(p10),der(17)t(13;17)(q1?4;p1?3)	No	2	No	5	47	5	7	327.174	0.1162	8.281	0.829
AML83	AML-biTP53	45,XY,der(13;14)(q10;q10)/42-44,idem,-5,-7,-9,-10,-11,?hsr(11)(q23),-14,-16,-20,+4mar	Yes	11	Yes	39	103	35	9	434.186	0.1542	16.414	1.000
AML85	AML-biTP53	46,XX[4]/43-49,XX,-3,add(6)(p21),-13,add(13)(q34),add(17)(p11),+2-5r[4]/46,XX,del(5)(q13q33)[17]	Yes	7	Yes	7	37	5	6	244.355	0.0873	13.154	0.907
AML119	AML-biTP53	44,XY,add(2)(p11),add(5)(q11),r(7)(?),ins(14;7)(q24;q22q3?),-16,der(17)add(17)(p11)del(17)(q23),-20/44,idem,add(11)(p11)	Yes	8	Yes	30	92	31	11	400.257	0.1422	16.409	1.000
AML155	AML-biTP53	47,XY,+8,t(9;11)(p21;q23)[4]/46-47,idem,der(9)del(9)(p12)del(9)(q12),der(17)t(9;17)(q31;p13)[18]/46-47,idem,der(7;10)(q10;q10),+add(8)(p11)[2]	Yes	6	Yes	5	41	2	4	221.873	0.0788	9.57	0.540
AML183	AML-biTP53	44,XX,del(5)(q13q33),del(7)(q22),-17,-18,add(21)(q22),-22,+mar/43,XX,del(5)(q13q33),del(7)(q22),-17,-18,add(21)(q22),-22	Yes	6	Yes	15	47	15	10	263.444	0.0941	10.604	0.993
* Fraction of genome affected by CNAs weighted by copy number and multiplied by 100 (wFGA100) was calculated by the formula: SUM(l*ABS(2-CNF))*100/TGL, where l represents the length of a copy-number altered segment, CNF is copy number fractional for that segment reported by WGS-DRAGEN and TGL stands for total genome length.
Abbreviations: BND, breakend; CK, complex karyotype; CNA, copy-number alteration; FGA, fraction of genome affected by CNAs; ICC, International Consensus Classification; Mb, megabases; SoC, standard of care; SV, structural variant; WGS, whole-genome sequencing; wFGA100, weighted fraction of genome affected by CNAs, scaled to 100; NA, not available.
