## Supplemental Table S9 for "Whole-genome sequencing enables improved AML diagnostics and refines assessment of *TP53* allelic state and complex karyotype"

Table S9. TP53-related genomic findings and chromosomal complexity in TP53-mutated AML.
Patient ID	AML CK group	TP53-related findings (WGS)	SoC ≥3 chromosomal aberrations	17p abnormality (SoC)	TP53 mutation VAF >0.50	Co-occurring class-defining genetic abnormality	CK-prob	WGS aberration count
AML37	AML-biTP53	SNV/InDel and CN-LOH	Yes	No	Yes	None reported	0.913	17
AML48	AML-biTP53	Two SNVs/InDels	Yes	No	No	None reported	0.951	14
AML50	AML-biTP53	SNV/InDel and CN-LOH	Yes	No	No	None reported	1	34
AML51	AML-biTP53	SNV/InDel and copy-number loss	Yes	Yes	Yes	None reported	1	71
AML59	AML-biTP53	SNV/InDel and copy-number loss	Yes	Yes	Yes	None reported	1	23
AML62	AML-biTP53	SNV/InDel and copy-number loss	Yes	No	Yes	None reported	1	25
AML80	AML-biTP53	SNV/InDel and copy-number loss	No	Yes	Yes	None reported	0.829	5
AML83	AML-biTP53	SNV/InDel and copy-number loss	Yes	No	Yes	None reported	1	39
AML85	AML-biTP53	SNV/InDel and copy-number loss	Yes	Yes	No	None reported	0.908	7
AML119	AML-biTP53	SNV/InDel and copy-number loss	Yes	Yes	Yes	None reported	1	30
AML155	AML-biTP53	SNV/InDel and copy-number loss	Yes	Yes	No	KMT2A::MLLT3 rearrangement	0.54	5
AML183	AML-biTP53	SNV/InDel and copy-number loss	Yes	Yes	No	GATA2::MECOM rearrangement	0.993	15
AML346	AML-NPM1	Single SNV/InDel; no second event identified	No	No	No	NPM1 mutation	0.02	1
Abbreviations: CK, complex karyotype; InDel, insertion/deletion; SNV, single-nucleotide variant; SoC, standard of care; WGS, whole-genome sequencing.
