## Supplemental Table S4 for "Whole-genome sequencing enables improved AML diagnostics and refines assessment of *TP53* allelic state and complex karyotype"

Table S4: Variant detection performance statistics for SoC, WGS-DRAGEN, WGS-SMD and WGS-composite (WGS-DRAGEN and SMD together).
Analysis	TP, n	FP, n	FN, n	Sensitivity*, % (95% CI)	Precision*, % (95% CI)	F1 score*, % (95% CI)
SoC	408	0	35	92.1 (89.6–94.6)	100.0 (100.0–100.0)**	95.9 (94.5–97.2)
WGS-DRAGEN	428	2	15	96.6 (94.8–98.2)	99.5 (98.8–100.0)	98.1 (97.1–99.0)
WGS-SMD	430	104	13	97.1 (95.5–98.6)	80.5 (77.5–83.5)	88.0 (86.0–90.0)
WGS-composite***	430	0	13	97.1 (95.5–98.6)	100.0 (100.0–100.0)**	98.5 (97.7–99.3)
* Sensitivity was calculated as TP/(TP + FN), precision as TP/(TP + FP), and F1 score as 2TP/(2TP + FP + FN).
** Zero false-positive counts and 100% precision values for SoC and WGS-composite reflect reference-set construction and have limited interpretability.
*** Only WGS-SMD data was used for elautation of U2AF1 high-homology region variants, as described in Materials adn Methods section and table S3
Abbreviations: CI, confidence interval; FN, false negative; FP, false positive; InDel, insertion/deletion; SNV, single-nucleotide variant; SoC, standard of care; TP, true positive; WGS, whole-genome sequencing.
