## Supplemental Table S2 for "Whole-genome sequencing enables improved AML diagnostics and refines assessment of *TP53* allelic state and complex karyotype"

Table S2. Data availability and results from standard-of-care genetic testing and whole-exome sequencing for 109 AML samples.
Patient ID	FISH: t(15;17)	FISH: inv(16)/t(16;16)	FISH: t(8;21)	PML::RARA RT-PCR	KMT2A FISH	Other FISH findings	NPM1 fragment analysis	FLT3-ITD fragment analysis	TP53 targeted testing	CEBPA targeted testing	Myeloid gene panel	Whole-exome sequencing	In-silico list compared	Karyotype (SoC)
AML7	NA	NA	NA	NA	NA		Positive	Negative	NA	NA	NA	Available	GMS-MGP	46,XX
AML10	NA	NA	NA	NA	NA		Negative	Negative	NA	NA	NA	Available	GMS-MGP	46,XY,inv(9)(p11q12)
AML11	NA	NA	NA	NA	NA		Positive	Negative	NA	NA	NA	Available	GMS-MGP	46,XX[14]/47,XX,+8[11]
AML15	NA	NA	NA	NA	NA		Negative	Negative	NA	NA	NA	Available	GMS-MGP	46,XY[22]/45,X,-Y[3]
AML16	NA	NA	NA	NA	NA		Positive	Negative	NA	NA	NA	Available	GMS-MGP	46,XY
AML17	NA	NA	NA	NA	NA		Positive	Negative	NA	NA	NA	Available	GMS-MGP	46,XY
AML18	NA	NA	NA	NA	NA		Negative	Negative	NA	NA	NA	Available	GMS-MGP	46,XY[23]/46-47,XY,+?mar[2]
AML22	NA	NA	NA	NA	NA		NA	NA	NA	NA	NA	Available	GMS-MGP	46,XY[4]/46,Y,t(X;7)(p1?3;q36)[21]
AML23	NA	NA	NA	NA	NA		NA	NA	NA	NA	NA	Available	GMS-MGP	46,XY,der(16)(q22)
AML24	Negative	NA	NA	NA	NA		Positive	Positive*	NA	NA	NA	Available	GMS-MGP	46,XY
AML25	Negative	NA	NA	NA	NA		Positive	Negative	NA	NA	NA	Available	GMS-MGP	45,X,-Y[25]
AML27	Negative	NA	NA	NA	NA		Positive	Positive	NA	NA	NA	Available	GMS-MGP	46,XY
AML28	NA	NA	NA	NA	NA		Positive	Positive	NA	NA	NA	Available	GMS-MGP	46,XY
AML32	NA	NA	NA	NA	NA		Negative	Negative	NA	NA	NA	Available	GMS-MGP	46,XY[7]/47,XY,+13[18]
AML34	NA	Negative	NA	NA	NA		Negative	Negative	NA	in-frame bZIP, monoallelic	NA	Available	GMS-MGP	46,XX
AML35	NA	NA	NA	NA	NA		Negative	Negative	NA	Negative	NA	Available	GMS-MGP	46,XX
AML37	Negative	NA	NA	NA	NA		NA	NA	NA	NA	NA	Available	GMS-MGP	47,XY,+6,+i(8)(q10),-18,-22,+mar[23]/45-46,XY,-3,+add(6)(p21),+i(8)(q10),der(16)t(3;16)(p12;q11),-22[2]
AML44	NA	NA	NA	NA	NA	MECOM-r (1%)	NA	NA	NA	NA	NA	Available	GMS-MGP	42,XX,t(3;3)(q21;q26),der(6;15)(p10;q10),-7,-15,-18[16]/43,idem,+mar[7]/46,XX[1]
AML45	NA	NA	NA	NA	NA		Positive	Positive	NA	NA	NA	Available	GMS-MGP	46,XX
AML47	NA	NA	NA	NA	NA		Negative	Negative	NA	NA	NA	Available	GMS-MGP	46,XY
AML48	NA	NA	NA	NA	NA		NA	NA	NA	NA	NA	Available	GMS-MGP	43-47,XX,del(5)(q13q33),der(8)t(8;12)(p22;p13),add(11)(p15),-12,add(13)(p11),-18,del(20)(q11),add(22)(q13),+mar
AML50	NA	NA	NA	NA	NA		NA	NA	NA	NA	NA	Available	GMS-MGP	46,XY[3]/44-52,XY,add(1)(p36),?+2,+4,der(4)t(1;4)(p31;q21)x1-2,-5,del(5)(q13q34),der(6)add(6)(p21)add(6)(q13),-7,+10,+11,add(13)(q3?4),add(19)(q13),+i(21)(q10),+22,+1-2r,+mar[22]
AML51	NA	NA	NA	NA	NA		NA	NA	NA	NA	NA	Available	GMS-MGP	46,XY[7]/44,XY,-5,del(7)(q21),add(12)(p13),-17,add(17)(p13),ins(21;?)(q22;?)[12]
AML52	Negative	NA	NA	NA	NA		NA	NA	NA	NA	NA	Available	GMS-MGP	48,XY,+8,+12[3]/48,idem,trp(3)(q22q29)[13]/46,XY[6]
AML53	Positive (91%)	NA	NA	NA	NA		NA	NA	NA	NA	NA	Available	GMS-MGP	46,XX,t(15;17)(q22;q21)
AML54	NA	NA	NA	NA	NA		NA	NA	NA	NA	NA	Available	GMS-MGP	45,XY,-7[12]/46,idem,+8[13]
AML55	NA	NA	NA	NA	NA		NA	NA	NA	NA	NA	Available	GMS-MGP	46,XY[18]/45,XY,-7[3]/45,X,-Y[4]
AML56	Positive	NA	NA	Positive	NA		NA	NA	NA	NA	NA	Available	GMS-MGP	46,XX[8]/46,XX,?del(4)(p13),ins(15;17)(q22;q21q21)[3]
AML57	Negative	NA	NA	Negative	NA		NA	NA	NA	NA	NA	Available	GMS-MGP	46,XX[5]/46,XX,t(7;11)(p15;p15)[15]/46,XX,+1,der(1;15)(q10;q10)[3]
AML59	NA	NA	NA	NA	NA		NA	NA	NA	NA	NA	Available	GMS-MGP	44,XY,der(1;3)(q10;q10),-2,add(4)(q2?5),der(5)t(1;5)(p32;q14),ider(7)(q10)add(7)(q22),+8,-12,-17,add(17)(q11),-18,+der(?)t(?;12)(?;q13)ins(?;7)(?;q31q31),+mar[10]/48,idem,+Y,+3,+add(7)(q22),-ider(7)(q10)add(7)(q22),+22,+mar[14]
AML61	NA	Negative	Positive	NA	NA		NA	NA	NA	NA	NA	Available	GMS-MGP	45,X,-X,der(8)t(8;21)(q22;q22),del(9)(q13),del(13)(q21q21),del(17)(p?13),der(21)t(8;21)ins(21;?)(q22;?)
AML62	NA	NA	NA	NA	NA	del(5q)	NA	NA	NA	NA	NA	Available	GMS-MGP	46,XX[1]/46,XX,der(3)t(1;3)(p13;q27),-5,add(7)(q22),der(16)t(?5;16)(q?;p11),der(17)t(5;17)(q?;q21),der(21)t(11;21)(q13;q22),+mar[14]
AML63	NA	NA	NA	NA	NA		Positive	Negative	NA	NA	NA	Available	GMS-MGP	46,XX[15]/47,XX,+8[10]
AML66	Negative	NA	NA	Negative	NA		Positive	Negative	NA	NA	NA	Available	GMS-MGP	46,XY
AML67	NA	NA	NA	NA	NA		Positive	Negative	NA	NA	NA	Available	GMS-MGP	46,XX
AML71	NA	NA	NA	NA	NA		Negative	Positive	NA	NA	NA	Available	GMS-MGP	46,XX
AML72	NA	NA	NA	NA	NA	DEK::NUP214	NA	Positive*	NA	NA	NA	Available	GMS-MGP	46,XX[3]/46,XX,t(6;9)(p22;q34)[22]
AML75	Positive (88.5%)	NA	NA	Positive	NA		NA	NA	NA	NA	NA	Available	GMS-MGP	46,XY,add(5)(q22),t(12;14)(p11;q11),t(15;17)(q22;q21),del(19)(p11)
AML78	Negative	NA	NA	Negative	Positive		NA	NA	NA	NA	NA	Available	GMS-MGP	46,XX,t(11;19)(q23;p13)[18]/47,idem,+8[4]/47,idem,+21[3]
AML79	Negative	NA	NA	Negative	NA		Positive	Positive	NA	NA	NA	Available	GMS-MGP	46,XY
AML80	NA	NA	NA	NA	NA		Negative	Negative	NA	NA	NA	Available	GMS-MGP	48,XXYc,+i(12)(p10),der(17)t(13;17)(q1?4;p1?3)
AML81	NA	NA	NA	NA	NA		Positive	Positive	NA	NA	NA	Available	GMS-MGP	46,XX
AML83	Negative	NA	NA	Negative	NA		Negative	Negative	NA	NA	NA	Available	GMS-MGP	45,XY,der(13;14)(q10;q10)/42-44,idem,-5,-7,-9,-10,-11,?hsr(11)(q23),-14,-16,-20,+4mar
AML85	NA	NA	NA	NA	NA		NA	NA	NA	NA	NA	Available	GMS-MGP	46,XX[4]/43-49,XX,-3,add(6)(p21),-13,add(13)(q34),add(17)(p11),+2-5r[4]/46,XX,del(5)(q13q33)[17]
AML88	Positive (95%)	NA	NA	Positive	NA		NA	NA	NA	NA	NA	Available	GMS-MGP	46,XY[5]/46,XY,t(15;17)(q24;q21)[17]
AML89	NA	NA	NA	NA	NA		Negative	Negative	NA	NA	NA	Available	GMS-MGP	46,XX
AML93	Positive (88%)	NA	NA	Positive	NA		Negative	Negative	NA	NA	NA	Available	GMS-MGP	46,XX[1]/46,XX,t(15;17)(q24;q21)[24]
AML94	NA	NA	NA	NA	NA		Negative	Positive	NA	NA	NA	Available	GMS-MGP	46,XY[17]/47,XY,+10[6]
AML97	NA	Negative	Negative	NA	NA		Positive	Positive	NA	NA	NA	Available	GMS-MGP	46,XX
AML104	Negative	NA	NA	NA	NA		Positive	NA	NA	NA	NA	Available	GMS-MGP	46,XY
AML105	NA	NA	NA	NA	NA		Positive	Positive	NA	NA	NA	Available	GMS-MGP	46,XX
AML107	NA	NA	NA	NA	NA		Negative	Negative	NA	in-frame bZIP, monoallelic	NA	Available	GMS-MGP	46,XX
AML111	NA	NA	NA	NA	NA		NA	NA	NA	NA	NA	Available	GMS-MGP	46,XY[5]/47,XY,+8[17]/47,XY,+mar[2]
AML114	NA	Positive	NA	NA	NA		Negative	NA	NA	NA	NA	Available	GMS-MGP	46,XY[11]/46,XY,inv(16)(p13q22)[13]
AML117	Negative	NA	Positive	Negative	NA		Negative	Negative	NA	NA	NA	Available	GMS-MGP	46,XY,t(8;21)(q22;q22)
AML119	NA	NA	NA	NA	NA		NA	NA	NA	NA	TruSight Myeloid	Available	GMS-MGP	44,XY,add(2)(p11),add(5)(q11),r(7)(?),ins(14;7)(q24;q22q3?),-16,der(17)add(17)(p11)del(17)(q23),-20/44,idem,add(11)(p11)
AML121	Negative	NA	NA	NA	NA		Positive	Negative	NA	NA	NA	Available	GMS-MGP	46,XY
AML123	NA	Positive (71%)	NA	NA	NA		NA	NA	NA	NA	NA	Available	GMS-MGP	46,XX,t(16;16)(p13;q22)
AML124	NA	Positive (60%)	NA	NA	NA		Negative	Negative	NA	Negative	NA	Available	GMS-MGP	46,XY,inv(16)(p13q22)
AML128	NA	NA	NA	NA	NA		Negative	Negative	NA	NA	NA	Available	GMS-MGP	46,XY
AML136	NA	NA	NA	NA	NA		Positive	Negative	NA	Negative	NA	Available	GMS-MGP	46,XX
AML142	Positive (89%)	NA	NA	Positive	NA		NA	NA	NA	NA	NA	Available	GMS-MGP	46,XY[14]/47,XY,+8,t(15;17)(q24;q21)[11]
AML143	NA	Negative	Negative	NA	NA	NPM1::MLF1	Negative	NA	NA	NA	TruSight Myeloid	Available	GMS-MGP	46,XX[4]/46,XX,t(3;5;7)(q25;q34;q21)[21]
AML151	NA	NA	NA	NA	NA		Negative	Negative	NA	NA	NA	Available	GMS-MGP	46,XY[2]/46,XY,?del(Y)(q11)[23]
AML154	NA	NA	NA	NA	NA		Negative	Negative	NA	NA	NA	Available	GMS-MGP	46,XY,inv(2)(p21q31),t(3;12)(q26;p13)
AML155	NA	Negative	Negative	NA	Positive		Negative	Negative	Positive	NA	NA	Available	GMS-MGP	47,XY,+8,t(9;11)(p21;q23)[4]/46-47,idem,der(9)del(9)(p12)del(9)(q12),der(17)t(9;17)(q31;p13)[18]/46-47,idem,der(7;10)(q10;q10),+add(8)(p11)[2]
AML156	NA	NA	NA	NA	NA		Positive	Positive	Negative	NA	NA	Available	GMS-MGP	46,XX
AML157	NA	NA	NA	NA	NA		Negative	Negative	NA	Negative	NA	Available	GMS-MGP	46,XY
AML159	NA	NA	NA	NA	NA		NA	NA	NA	NA	NA	Available	GMS-MGP	46,XY[8]/45,X,-Y[17]
AML162	NA	NA	NA	NA	NA		Positive	Positive	NA	NA	TruSight Myeloid	Available	GMS-MGP	46,XX
AML168	NA	NA	NA	NA	NA		NA	NA	NA	NA	NA	Available	GMS-MGP	46,XY
AML169	NA	Negative	Negative	NA	NA		Positive	Negative	NA	NA	TruSight Myeloid	Available	GMS-MGP	46,XY[6]/48-50,XY,del(9)(q12q34),+1-2mar,+1-2r[15]
AML170	NA	NA	NA	NA	NA		Positive	Positive	NA	NA	TruSight Myeloid	Available	GMS-MGP	46,XX
AML171	NA	NA	NA	NA	NA		Negative	Negative	NA	NA	TruSight Myeloid	Available	GMS-MGP	46,XX
AML172	NA	Negative	NA	NA	NA	MECOM::ETV6	Negative	Positive	NA	NA	TruSight Myeloid	Available	GMS-MGP	46,XX[1]/46,XX,t(3;12)(q26;p13)[24]
AML173	NA	NA	NA	NA	NA		Positive	Negative	NA	NA	TruSight Myeloid	Available	GMS-MGP	46,XY
AML175	NA	NA	Negative	NA	Positive		Negative	Negative	NA	NA	TruSight Myeloid	Available	GMS-MGP	47,XY,t(6;11)(q27;q23),+8[5]/47,idem,t(4;9)(q?31;q?13)[12]/47,idem,-Y,+13[3]/48,idem,+13[4]
AML176	NA	NA	NA	NA	NA		Positive	Negative	NA	NA	NA	Available	GMS-MGP	46,XX
AML177	NA	NA	NA	NA	NA		Positive	Negative	NA	NA	TruSight Myeloid	Available	GMS-MGP	NA
AML180	NA	NA	NA	NA	NA		Positive	Positive	NA	NA	TruSight Myeloid	Available	GMS-MGP	46,XY
AML183	NA	NA	NA	NA	NA		Negative	Negative	NA	NA	TruSight Myeloid	Available	GMS-MGP	44,XX,del(5)(q13q33),del(7)(q22),-17,-18,add(21)(q22),-22,+mar/43,XX,del(5)(q13q33),del(7)(q22),-17,-18,add(21)(q22),-22
AML185	NA	NA	NA	NA	NA		Positive	Positive	NA	NA	TruSight Myeloid	Available	GMS-MGP	46,XX
AML187	NA	NA	NA	NA	NA		Positive	Negative	NA	NA	TruSight Myeloid	Available	GMS-MGP	NA
AML194	NA	NA	NA	NA	NA		Negative	Positive	NA	NA	TruSight Myeloid	Available	GMS-MGP	46,XY[2]/45-47,XY,+11[23]
AML197	NA	Negative	Negative	NA	NA		Negative	Negative	NA	NA	TruSight Myeloid	Available	GMS-MGP	46,XX[1]/45,XX,-7[24]
AML199	NA	NA	NA	NA	NA		Negative	Positive	NA	NA	TruSight Myeloid	Available	GMS-MGP	46,XX
AML217	Negative	Negative	Negative	Negative	NA		Positive	Positive	NA	NA	TruSight Myeloid	NA	TruSight Myeloid Lund	46,XY[25]
AML221	Negative	NA	NA	Negative	NA		Positive	Positive	NA	NA	TruSight Myeloid	NA	TruSight Myeloid Lund	45,X,-Y[25]
AML222	NA	NA	NA	NA	NA		Negative	Negative	NA	NA	TruSight Myeloid	NA	TruSight Myeloid Lund	46,XX[25]
AML224	Negative	Negative	Negative	Negative	NA		Negative	Positive	NA	NA	TruSight Myeloid	NA	TruSight Myeloid Lund	46,XY[25]
AML225	Negative	NA	NA	Negative	NA		Positive	Positive	NA	NA	TruSight Myeloid	NA	TruSight Myeloid Lund	46,XX[25]
AML226	NA	Positive	Negative	NA	NA		Negative	Negative	NA	NA	TruSight Myeloid	NA	TruSight Myeloid Lund	46,XY,inv(16)(p13q22)/45,XY,-20/47,XY,inv(16)(p13q22),+22/46,XY
AML227	Negative	NA	NA	NA	NA		Positive	Positive	NA	NA	TruSight Myeloid	NA	TruSight Myeloid Lund	46,XX[25]
AML231	Negative	Negative	Negative	Negative	Positive		Negative	Negative	NA	NA	TruSight Myeloid	NA	TruSight Myeloid Lund	47,Y,del(X)(q13),-10,add(11)(q23),add(12)(p11),+21,+der(?10)t(X;10)(?q13;?)?ins(?;11)(?;q23q23)[24]/46,XY[1]
AML235	NA	NA	NA	NA	NA		Positive	Negative	NA	NA	TruSight Myeloid	NA	TruSight Myeloid Lund	46,XX[25]
AML237	NA	Negative	Negative	NA	NA		Negative	Positive	NA	NA	TruSight Myeloid	NA	TruSight Myeloid Lund	46,XY[25]
AML238	Negative	NA	NA	Negative	NA		Positive	Positive	NA	NA	TruSight Myeloid	NA	TruSight Myeloid Lund	46,XX,-7,+mar[25]
AML242	NA	NA	NA	NA	NA		Positive	Negative	NA	NA	TruSight Myeloid	NA	TruSight Myeloid Lund	46,XY[25]
AML335	NA	Negative	Negative	NA	NA		Positive	Negative	NA	NA	TruSight Myeloid	NA	TruSight Myeloid Lund	46,XX[25]
AML336	NA	Negative	Negative	NA	Positive*		Negative	Negative	NA	NA	TruSight Myeloid	NA	TruSight Myeloid Lund	46,XY[25]
AML337	Negative	Negative	Negative	NA	NA		Positive	Positive	NA	NA	GMS-MGP	NA	GMS-MGP	46,XY[24]
AML338	NA	NA	NA	NA	NA		Positive	Positive	NA	NA	TruSight Myeloid	NA	TruSight Myeloid Lund	46,XY[25]
AML340	NA	Negative	Positive	NA	NA		Negative	Negative	NA	NA	TruSight Myeloid	NA	TruSight Myeloid Lund	46,XY,t(8;21)(q22;q22)[22] /46,XY[3]
AML341	NA	NA	NA	NA	NA		Negative	Negative	NA	NA	TruSight Myeloid	NA	TruSight Myeloid Lund	46,XY[25]
AML342	NA	NA	NA	NA	NA		Negative	Negative	NA	NA	TruSight Myeloid	NA	TruSight Myeloid Lund	46,XX[25]
AML343	NA	NA	NA	NA	NA		Negative	Negative	NA	NA	TruSight Myeloid	NA	TruSight Myeloid Lund	45,XY,t(3;3)(q21;q26),-7[12]/46,idem,+mar[12]/46,XY[1]
AML344	NA	Positive	Negative	NA	NA		Negative	Negative	NA	NA	GMS-MGP	NA	GMS-MGP	46,XX,inv(16)(p13q22)[23]/46,XX[2]
AML345	NA	Negative	NA	NA	NA		Negative	Negative	NA	NA	GMS-MGP	NA	GMS-MGP	46,XX,i(7)(p10)[25]
AML346	Negative	Negative	Negative	NA	NA		Positive	Negative	NA	NA	GMS-MGP	NA	GMS-MGP	46,XX,del(9)(q22)[22]/46,XX[3]
* The KMT2A FISH result in AML336 and FLT3-ITD fragment-analysis results in AML24 and AML72 represent subsequent validation of findings initially identified by WGS. These validation results were not included in the baseline SoC comparison.
Abbreviations: FISH, fluorescence in situ hybridization; RT-PCR, reverse-transcription polymerase chain reaction; GMS-MGP, genome medicine sweden myeloid gene panel.
