## Supplemental Table S1 for "Whole-genome sequencing enables improved AML diagnostics and refines assessment of *TP53* allelic state and complex karyotype"

Table S1. Patient characteristics and cytogenetic findings together with disease classification and risk assignment based on standard-of-care diagnostics and whole-genome sequencing for 109 AML samples.
Patient ID	Age at diagnosis (years)	Sex	Bone marrow blasts (%)	Sample source	Disease status at sampling	AML clinical history	Karyotype - SoC	ELN 2022 risk group - SoC	ELN 2022 risk group - WGS	ICC 2022 classification - SoC	ICC 2022 summarized group* - SoC (recurrent genetic aberration)	ICC 2022 classification - WGS	ICC 2022 summarized group* - WGS (recurrent genetic aberration)	WHO 2022 classification - SoC	WHO 2022 summarized group* - SoC (recurrent genetic aberration)	WHO 2022 classification - WGS	WHO 2022 summarized group* - WGS (recurrent genetic aberration)
AML7	60	F	20	Bone marrow	Diagnosis	De novo	46,XX	Favorable	Favorable	AML with mutated NPM1	AML-NPM1	AML with mutated NPM1	AML-NPM1	Acute myeloid leukaemia with NPM1 mutation	AML-NPM1	Acute myeloid leukaemia with NPM1 mutation	AML-NPM1
AML10	72	M	51	Peripheral blood	Diagnosis	Secondary	46,XY,inv(9)(p11q12)	Adverse	Adverse	AML with myelodysplasia-related gene mutations	AML-MR	AML with myelodysplasia-related gene mutations	AML-MR	Acute myeloid leukaemia, myelodysplasia-related	AML-MR	Acute myeloid leukaemia, myelodysplasia-related	AML-MR
AML11	64	F	70	Bone marrow	Diagnosis	De novo	46,XX[14]/47,XX,+8[11]	Favorable	Favorable	AML with mutated NPM1	AML-NPM1	AML with mutated NPM1	AML-NPM1	Acute myeloid leukaemia with NPM1 mutation	AML-NPM1	Acute myeloid leukaemia with NPM1 mutation	AML-NPM1
AML15	80	M	22	Bone marrow	Diagnosis	De novo	46,XY[22]/45,X,-Y[3]	Intermediate	Adverse	Acute myeloid leukemia, not otherwise specified	AML-NOS	AML with myelodysplasia-related gene mutations	AML-MR	Acute myeloid leukaemia, defined by differentiation	AML-NOS	Acute myeloid leukaemia, myelodysplasia-related	AML-MR
AML16	64	M	92	Bone marrow	Diagnosis	De novo	46,XY	Favorable	Favorable	AML with mutated NPM1	AML-NPM1	AML with mutated NPM1	AML-NPM1	Acute myeloid leukaemia with NPM1 mutation	AML-NPM1	Acute myeloid leukaemia with NPM1 mutation	AML-NPM1
AML17	73	M	90	Bone marrow	Diagnosis	De novo	46,XY	Favorable	Favorable	AML with mutated NPM1	AML-NPM1	AML with mutated NPM1	AML-NPM1	Acute myeloid leukaemia with NPM1 mutation	AML-NPM1	Acute myeloid leukaemia with NPM1 mutation	AML-NPM1
AML18	72	M	47	Bone marrow	Relapse	De novo	46,XY[23]/46-47,XY,+?mar[2]	Intermediate	Intermediate	Acute myeloid leukemia, not otherwise specified	AML-NOS	Acute myeloid leukemia, not otherwise specified	AML-NOS	Acute myeloid leukaemia, defined by differentiation	AML-NOS	Acute myeloid leukaemia, defined by differentiation	AML-NOS
AML22	68	M	63	Bone marrow	Diagnosis	Secondary	46,XY[4]/46,Y,t(X;7)(p1?3;q36)[21]	Adverse	Adverse	AML with myelodysplasia-related gene mutations	AML-MR	AML with myelodysplasia-related gene mutations	AML-MR	Acute myeloid leukaemia, myelodysplasia-related	AML-MR	Acute myeloid leukaemia, myelodysplasia-related	AML-MR
AML23	26	M	58	Bone marrow	Diagnosis	De novo	46,XY,der(16)(q22)	Favorable	Favorable	AML with inv(16)(p13.1q22) or t(16;16)(p13.1;q22)/CBFB::MYH11	AML-RGA (CBFB::MYH11)	AML with inv(16)(p13.1q22) or t(16;16)(p13.1;q22)/CBFB::MYH11	AML-RGA (CBFB::MYH11)	Acute myeloid leukaemia with CBFB::MYH11 fusion	AML-RGA (CBFB::MYH11)	Acute myeloid leukaemia with CBFB::MYH11 fusion	AML-RGA (CBFB::MYH11)
AML24	72	M	79	Bone marrow	Diagnosis	De novo	46,XY	Favorable	Intermediate	AML with mutated NPM1	AML-NPM1	AML with mutated NPM1	AML-NPM1	Acute myeloid leukaemia with NPM1 mutation	AML-NPM1	Acute myeloid leukaemia with NPM1 mutation	AML-NPM1
AML25	86	M	70	Bone marrow	Diagnosis	De novo	45,X,-Y[25]	Favorable	Favorable	AML with mutated NPM1	AML-NPM1	AML with mutated NPM1	AML-NPM1	Acute myeloid leukaemia with NPM1 mutation	AML-NPM1	Acute myeloid leukaemia with NPM1 mutation	AML-NPM1
AML27	59	M	93	Bone marrow	Diagnosis	De novo	46,XY	Intermediate	Intermediate	AML with mutated NPM1	AML-NPM1	AML with mutated NPM1	AML-NPM1	Acute myeloid leukaemia with NPM1 mutation	AML-NPM1	Acute myeloid leukaemia with NPM1 mutation	AML-NPM1
AML28	67	M	23	Bone marrow	Diagnosis	Secondary	46,XY	Intermediate	Intermediate	AML with mutated NPM1	AML-NPM1	AML with mutated NPM1	AML-NPM1	Acute myeloid leukaemia with NPM1 mutation	AML-NPM1	Acute myeloid leukaemia with NPM1 mutation	AML-NPM1
AML32	71	M	77	Bone marrow	Diagnosis	De novo	46,XY[7]/47,XY,+13[18]	Adverse	Adverse	AML with myelodysplasia-related gene mutations	AML-MR	AML with myelodysplasia-related gene mutations	AML-MR	Acute myeloid leukaemia, myelodysplasia-related	AML-MR	Acute myeloid leukaemia, myelodysplasia-related	AML-MR
AML34	50	F	95	Bone marrow	Diagnosis	De novo	46,XX	Favorable	Favorable	AML with in-frame bZIP mutated CEBPA	AML-RGA (CEBPA in-frame bZIP)	AML with in-frame bZIP mutated CEBPA	AML-RGA (CEBPA in-frame bZIP)	Acute myeloid leukaemia with CEBPA mutation	AML-RGA (CEBPA in-frame bZIP)	Acute myeloid leukaemia with CEBPA mutation	AML-RGA (CEBPA in-frame bZIP)
AML35	69	F	18	Bone marrow	Diagnosis	De novo	46,XX	Adverse	Adverse	MDS/AML with myelodysplasia-related gene mutations	AML-MR	MDS/AML with myelodysplasia-related gene mutations	AML-MR	NA**	NA**	NA**	NA**
AML37	73	M	81	Bone marrow	Diagnosis	De novo	47,XY,+6,+i(8)(q10),-18,-22,+mar[23]/45-46,XY,-3,+add(6)(p21),+i(8)(q10),der(16)t(3;16)(p12;q11),-22[2]	Adverse	Adverse	AML with mutated TP53	AML-TP53	AML with mutated TP53	AML-TP53	Acute myeloid leukaemia, myelodysplasia-related	AML-MR	Acute myeloid leukaemia, myelodysplasia-related	AML-MR
AML44	37	F	86	Peripheral blood	Diagnosis	De novo	42,XX,t(3;3)(q21;q26),der(6;15)(p10;q10),-7,-15,-18[16]/43,idem,+mar[7]/46,XX[1]	Adverse	Adverse	AML with inv(3)(q21.3q26.2) or t(3;3)(q21.3;q26.2)/GATA2, MECOM(EVI1)	AML-RGA (MECOM-rearrangement)	AML with inv(3)(q21.3q26.2) or t(3;3)(q21.3;q26.2)/GATA2, MECOM(EVI1)	AML-RGA (MECOM-rearrangement)	Acute myeloid leukaemia with MECOM rearrangement	AML-RGA (MECOM-rearrangement)	Acute myeloid leukaemia with MECOM rearrangement	AML-RGA (MECOM-rearrangement)
AML45	55	F	60	Bone marrow	Diagnosis	Therapy-related	46,XX	Intermediate	Intermediate	AML with mutated NPM1	AML-NPM1	AML with mutated NPM1	AML-NPM1	Acute myeloid leukaemia with NPM1 mutation	AML-NPM1	Acute myeloid leukaemia with NPM1 mutation	AML-NPM1
AML47	29	M	90	Bone marrow	Diagnosis	De novo	46,XY	Adverse	Adverse	AML with myelodysplasia-related gene mutations	AML-MR	AML with myelodysplasia-related gene mutations	AML-MR	Acute myeloid leukaemia, myelodysplasia-related	AML-MR	Acute myeloid leukaemia, myelodysplasia-related	AML-MR
AML48	80	F	30	Bone marrow	Diagnosis	Therapy-related	43-47,XX,del(5)(q13q33),der(8)t(8;12)(p22;p13),add(11)(p15),-12,add(13)(p11),-18,del(20)(q11),add(22)(q13),+mar	Adverse	Adverse	AML with mutated TP53	AML-TP53	AML with mutated TP53	AML-TP53	Acute myeloid leukaemia, myelodysplasia-related	AML-MR	Acute myeloid leukaemia, myelodysplasia-related	AML-MR
AML50	71	M	15	Bone marrow	Diagnosis	De novo	46,XY[3]/44-52,XY,add(1)(p36),?+2,+4,der(4)t(1;4)(p31;q21)x1-2,-5,del(5)(q13q34),der(6)add(6)(p21)add(6)(q13),-7,+10,+11,add(13)(q3?4),add(19)(q13),+i(21)(q10),+22,+1-2r,+mar[22]	Adverse	Adverse	MDS/AML with mutated TP53	AML-TP53	MDS/AML with mutated TP53	AML-TP53	NA**	NA**	NA**	NA**
AML51	72	M	23	Bone marrow	Diagnosis	Secondary	46,XY[7]/44,XY,-5,del(7)(q21),add(12)(p13),-17,add(17)(p13),ins(21;?)(q22;?)[12]	Adverse	Adverse	AML with mutated TP53	AML-TP53	AML with mutated TP53	AML-TP53	Acute myeloid leukaemia, myelodysplasia-related	AML-MR	Acute myeloid leukaemia, myelodysplasia-related	AML-MR
AML52	62	M	20	Bone marrow	Diagnosis	De novo	48,XY,+8,+12[3]/48,idem,trp(3)(q22q29)[13]/46,XY[6]	Adverse	Adverse	AML with myelodysplasia-related gene mutations	AML-MR	AML with myelodysplasia-related gene mutations	AML-MR	Acute myeloid leukaemia, myelodysplasia-related	AML-MR	Acute myeloid leukaemia, myelodysplasia-related	AML-MR
AML53	27	F	70	Bone marrow	Diagnosis	De novo	46,XX,t(15;17)(q22;q21)	Not applicable	Not applicable	APL with t(15;17)(q24.1;q21.2)/PML::RARA	AML-RGA (PML::RARA)	APL with t(15;17)(q24.1;q21.2)/PML::RARA	AML-RGA (PML::RARA)	Acute promyelocytic leukaemia with PML::RARA fusion	AML-RGA (PML::RARA)	Acute promyelocytic leukaemia with PML::RARA fusion	AML-RGA (PML::RARA)
AML54	58	M	18	Bone marrow	Diagnosis	De novo	45,XY,-7[12]/46,idem,+8[13]	Adverse	Adverse	MDS/AML with myelodysplasia-related gene mutations	AML-MR	MDS/AML with myelodysplasia-related gene mutations	AML-MR	NA**	NA**	NA**	NA**
AML55	79	M	40	Bone marrow	Diagnosis	Therapy-related	46,XY[18]/45,XY,-7[3]/45,X,-Y[4]	Adverse	Adverse	AML with myelodysplasia-related gene mutations	AML-MR	AML with other MECOM rearrangements	AML-RGA (MECOM-rearrangement)	Acute myeloid leukaemia, myelodysplasia-related	AML-MR	Acute myeloid leukaemia with MECOM rearrangement	AML-RGA (MECOM-rearrangement)
AML56	49	F	89	Bone marrow	Diagnosis	Secondary	46,XX[8]/46,XX,?del(4)(p13),ins(15;17)(q22;q21q21)[3]	Not applicable	Not applicable	APL with t(15;17)(q24.1;q21.2)/PML::RARA	AML-RGA (PML::RARA)	APL with t(15;17)(q24.1;q21.2)/PML::RARA	AML-RGA (PML::RARA)	Acute promyelocytic leukaemia with PML::RARA fusion	AML-RGA (PML::RARA)	Acute promyelocytic leukaemia with PML::RARA fusion	AML-RGA (PML::RARA)
AML57	76	F	48	Bone marrow	Diagnosis	Secondary	46,XX[5]/46,XX,t(7;11)(p15;p15)[15]/46,XX,+1,der(1;15)(q10;q10)[3]	Intermediate	Intermediate	AML with NUP98 and other partners	AML-RGA (NUP98::HOXA9)	AML with NUP98 and other partners	AML-RGA (NUP98::HOXA9)	Acute myeloid leukaemia with NUP98 rearrangement	AML-RGA (NUP98::HOXA9)	Acute myeloid leukaemia with NUP98 rearrangement	AML-RGA (NUP98::HOXA9)
AML59	65	M	14	Bone marrow	Diagnosis	De novo	44,XY,der(1;3)(q10;q10),-2,add(4)(q2?5),der(5)t(1;5)(p32;q14),ider(7)(q10)add(7)(q22),+8,-12,-17,add(17)(q11),-18,+der(?)t(?;12)(?;q13)ins(?;7)(?;q31q31),+mar[10]/48,idem,+Y,+3,+add(7)(q22),-ider(7)(q10)add(7)(q22),+22,+mar[14]	Adverse	Adverse	MDS/AML with mutated TP53	AML-TP53	MDS/AML with mutated TP53	AML-TP53	NA**	NA**	NA**	NA**
AML61	47	F	22	Bone marrow	Diagnosis	De novo	45,X,-X,der(8)t(8;21)(q22;q22),del(9)(q13),del(13)(q21q21),del(17)(p?13),der(21)t(8;21)ins(21;?)(q22;?)	Favorable	Favorable	AML with t(8;21)(q22;q22.1)/RUNX1::RUNX1T1	AML-RGA (RUNX1::RUNX1T1)	AML with t(8;21)(q22;q22.1)/RUNX1::RUNX1T1	AML-RGA (RUNX1::RUNX1T1)	Acute myeloid leukaemia with RUNX1::RUNX1T1 fusion	AML-RGA (RUNX1::RUNX1T1)	Acute myeloid leukaemia with RUNX1::RUNX1T1 fusion	AML-RGA (RUNX1::RUNX1T1)
AML62	68	F	30	Bone marrow	Diagnosis	De novo	46,XX[1]/46,XX,der(3)t(1;3)(p13;q27),-5,add(7)(q22),der(16)t(?5;16)(q?;p11),der(17)t(5;17)(q?;q21),der(21)t(11;21)(q13;q22),+mar[14]	Adverse	Adverse	AML with mutated TP53	AML-TP53	AML with mutated TP53	AML-TP53	Acute myeloid leukaemia, myelodysplasia-related	AML-MR	Acute myeloid leukaemia, myelodysplasia-related	AML-MR
AML63	68	F	33	Bone marrow	Diagnosis	Secondary	46,XX[15]/47,XX,+8[10]	Favorable	Favorable	AML with mutated NPM1	AML-NPM1	AML with mutated NPM1	AML-NPM1	Acute myeloid leukaemia with NPM1 mutation	AML-NPM1	Acute myeloid leukaemia with NPM1 mutation	AML-NPM1
AML66	68	M	50	Bone marrow	Diagnosis	Secondary	46,XY	Favorable	Favorable	AML with mutated NPM1	AML-NPM1	AML with mutated NPM1	AML-NPM1	Acute myeloid leukaemia with NPM1 mutation	AML-NPM1	Acute myeloid leukaemia with NPM1 mutation	AML-NPM1
AML67	63	F	17	Peripheral blood	Diagnosis	De novo	46,XX	Favorable	Favorable	AML with mutated NPM1	AML-NPM1	AML with mutated NPM1	AML-NPM1	Acute myeloid leukaemia with NPM1 mutation	AML-NPM1	Acute myeloid leukaemia with NPM1 mutation	AML-NPM1
AML71	64	F	58	Bone marrow	Diagnosis	De novo	46,XX	Intermediate	Intermediate	Acute myeloid leukemia, not otherwise specified	AML-NOS	Acute myeloid leukemia, not otherwise specified	AML-NOS	Acute myeloid leukaemia, defined by differentiation	AML-NOS	Acute myeloid leukaemia, defined by differentiation	AML-NOS
AML72	52	F	39	Bone marrow	Diagnosis	De novo	46,XX[3]/46,XX,t(6;9)(p22;q34)[22]	Adverse	Adverse	AML with t(6;9)(p22.3;q34.1)/DEK::NUP214	AML-RGA (DEK::NUP214)	AML with t(6;9)(p22.3;q34.1)/DEK::NUP214	AML-RGA (DEK::NUP214)	Acute myeloid leukaemia with DEK::NUP214 fusion	AML-RGA (DEK::NUP214)	Acute myeloid leukaemia with DEK::NUP214 fusion	AML-RGA (DEK::NUP214)
AML75	53	M	88	Peripheral blood	Diagnosis	De novo	46,XY,add(5)(q22),t(12;14)(p11;q11),t(15;17)(q22;q21),del(19)(p11)	Not applicable	Not applicable	APL with t(15;17)(q24.1;q21.2)/PML::RARA	AML-RGA (PML::RARA)	APL with t(15;17)(q24.1;q21.2)/PML::RARA	AML-RGA (PML::RARA)	Acute promyelocytic leukaemia with PML::RARA fusion	AML-RGA (PML::RARA)	Acute promyelocytic leukaemia with PML::RARA fusion	AML-RGA (PML::RARA)
AML78	57	F	74	Bone marrow	Diagnosis	De novo	46,XX,t(11;19)(q23;p13)[18]/47,idem,+8[4]/47,idem,+21[3]	Adverse	Adverse	AML with t(v;11q23.3)/KMT2A-rearranged	AML-RGA (KMT2A-rearrangement)	AML with t(v;11q23.3)/KMT2A-rearranged	AML-RGA (KMT2A-rearrangement)	Acute myeloid leukaemia with KMT2A rearrangement	AML-RGA (KMT2A-rearrangement)	Acute myeloid leukaemia with KMT2A rearrangement	AML-RGA (KMT2A-rearrangement)
AML79	58	M	96	Peripheral blood	Diagnosis	De novo	46,XY	Intermediate	Intermediate	AML with mutated NPM1	AML-NPM1	AML with mutated NPM1	AML-NPM1	Acute myeloid leukaemia with NPM1 mutation	AML-NPM1	Acute myeloid leukaemia with NPM1 mutation	AML-NPM1
AML80	20	M	20	Bone marrow	Diagnosis	De novo	48,XXYc,+i(12)(p10),der(17)t(13;17)(q1?4;p1?3)	Adverse	Adverse	AML with mutated TP53	AML-TP53	AML with mutated TP53	AML-TP53	Acute myeloid leukaemia, myelodysplasia-related	AML-MR	Acute myeloid leukaemia, myelodysplasia-related	AML-MR
AML81	71	F	34	Bone marrow	Diagnosis	De novo	46,XX	Intermediate	Intermediate	AML with mutated NPM1	AML-NPM1	AML with mutated NPM1	AML-NPM1	Acute myeloid leukaemia with NPM1 mutation	AML-NPM1	Acute myeloid leukaemia with NPM1 mutation	AML-NPM1
AML83	82	M	44	Bone marrow	Diagnosis	Secondary	45,XY,der(13;14)(q10;q10)/42-44,idem,-5,-7,-9,-10,-11,?hsr(11)(q23),-14,-16,-20,+4mar	Adverse	Adverse	AML with mutated TP53	AML-TP53	AML with mutated TP53	AML-TP53	Acute myeloid leukaemia, myelodysplasia-related	AML-MR	Acute myeloid leukaemia, myelodysplasia-related	AML-MR
AML85	81	F	35	Bone marrow	Diagnosis	De novo	46,XX[4]/43-49,XX,-3,add(6)(p21),-13,add(13)(q34),add(17)(p11),+2-5r[4]/46,XX,del(5)(q13q33)[17]	Adverse	Adverse	AML with mutated TP53	AML-TP53	AML with mutated TP53	AML-TP53	Acute myeloid leukaemia, myelodysplasia-related	AML-MR	Acute myeloid leukaemia, myelodysplasia-related	AML-MR
AML88	40	M	70	Bone marrow	Diagnosis	De novo	46,XY[5]/46,XY,t(15;17)(q24;q21)[17]	Not applicable	Not applicable	APL with t(15;17)(q24.1;q21.2)/PML::RARA	AML-RGA (PML::RARA)	APL with t(15;17)(q24.1;q21.2)/PML::RARA	AML-RGA (PML::RARA)	Acute promyelocytic leukaemia with PML::RARA fusion	AML-RGA (PML::RARA)	Acute promyelocytic leukaemia with PML::RARA fusion	AML-RGA (PML::RARA)
AML89	44	F	15	Bone marrow	Diagnosis	De novo	46,XX	Adverse	Adverse	MDS/AML with myelodysplasia-related gene mutations	AML-MR	MDS/AML with myelodysplasia-related gene mutations	AML-MR	NA**	NA**	NA**	NA**
AML93	82	F	95	Bone marrow	Diagnosis	De novo	46,XX[1]/46,XX,t(15;17)(q24;q21)[24]	Not applicable	Not applicable	APL with t(15;17)(q24.1;q21.2)/PML::RARA	AML-RGA (PML::RARA)	APL with t(15;17)(q24.1;q21.2)/PML::RARA	AML-RGA (PML::RARA)	Acute promyelocytic leukaemia with PML::RARA fusion	AML-RGA (PML::RARA)	Acute promyelocytic leukaemia with PML::RARA fusion	AML-RGA (PML::RARA)
AML94	27	M	94	Peripheral blood	Diagnosis	De novo	46,XY[17]/47,XY,+10[6]	Adverse	Adverse	AML with myelodysplasia-related gene mutations	AML-MR	AML with myelodysplasia-related gene mutations	AML-MR	Acute myeloid leukaemia, myelodysplasia-related	AML-MR	Acute myeloid leukaemia, myelodysplasia-related	AML-MR
AML97	63	F	75	Bone marrow	Diagnosis	De novo	46,XX	Intermediate	Intermediate	AML with mutated NPM1	AML-NPM1	AML with mutated NPM1	AML-NPM1	Acute myeloid leukaemia with NPM1 mutation	AML-NPM1	Acute myeloid leukaemia with NPM1 mutation	AML-NPM1
AML104	74	M	96	Peripheral blood	Diagnosis	Therapy-related	46,XY	Intermediate	Intermediate	AML with mutated NPM1	AML-NPM1	AML with mutated NPM1	AML-NPM1	Acute myeloid leukaemia with NPM1 mutation	AML-NPM1	Acute myeloid leukaemia with NPM1 mutation	AML-NPM1
AML105	47	F	34	Peripheral blood	Diagnosis	De novo	46,XX	Intermediate	Intermediate	AML with mutated NPM1	AML-NPM1	AML with mutated NPM1	AML-NPM1	Acute myeloid leukaemia with NPM1 mutation	AML-NPM1	Acute myeloid leukaemia with NPM1 mutation	AML-NPM1
AML107	38	F	85	Bone marrow	Diagnosis	Therapy-related	46,XX	Favorable	Favorable	AML with in-frame bZIP mutated CEBPA	AML-RGA (CEBPA in-frame bZIP)	AML with in-frame bZIP mutated CEBPA	AML-RGA (CEBPA in-frame bZIP)	Acute myeloid leukaemia with CEBPA mutation	AML-RGA (CEBPA in-frame bZIP)	Acute myeloid leukaemia with CEBPA mutation	AML-RGA (CEBPA in-frame bZIP)
AML111	75	M	40	Bone marrow	Diagnosis	Secondary	46,XY[5]/47,XY,+8[17]/47,XY,+mar[2]	Adverse	Adverse	AML with myelodysplasia-related gene mutations	AML-MR	AML with myelodysplasia-related gene mutations	AML-MR	Acute myeloid leukaemia, myelodysplasia-related	AML-MR	Acute myeloid leukaemia, myelodysplasia-related	AML-MR
AML114	59	M	44	Bone marrow	Diagnosis	Therapy-related	46,XY[11]/46,XY,inv(16)(p13q22)[13]	Favorable	Favorable	AML with inv(16)(p13.1q22) or t(16;16)(p13.1;q22)/CBFB::MYH11	AML-RGA (CBFB::MYH11)	AML with inv(16)(p13.1q22) or t(16;16)(p13.1;q22)/CBFB::MYH11	AML-RGA (CBFB::MYH11)	Acute myeloid leukaemia with CBFB::MYH11 fusion	AML-RGA (CBFB::MYH11)	Acute myeloid leukaemia with CBFB::MYH11 fusion	AML-RGA (CBFB::MYH11)
AML117	68	M	27	Bone marrow	Diagnosis	De novo	46,XY,t(8;21)(q22;q22)	Favorable	Favorable	AML with t(8;21)(q22;q22.1)/RUNX1::RUNX1T1	AML-RGA (RUNX1::RUNX1T1)	AML with t(8;21)(q22;q22.1)/RUNX1::RUNX1T1	AML-RGA (RUNX1::RUNX1T1)	Acute myeloid leukaemia with RUNX1::RUNX1T1 fusion	AML-RGA (RUNX1::RUNX1T1)	Acute myeloid leukaemia with RUNX1::RUNX1T1 fusion	AML-RGA (RUNX1::RUNX1T1)
AML119	70	M	15	Bone marrow	Diagnosis	De novo	44,XY,add(2)(p11),add(5)(q11),r(7)(?),ins(14;7)(q24;q22q3?),-16,der(17)add(17)(p11)del(17)(q23),-20/44,idem,add(11)(p11)	Adverse	Adverse	MDS/AML with mutated TP53	AML-TP53	MDS/AML with mutated TP53	AML-TP53	NA**	NA**	NA**	NA**
AML121	67	M	30	Bone marrow	Diagnosis	Therapy-related	46,XY	Favorable	Favorable	AML with mutated NPM1	AML-NPM1	AML with mutated NPM1	AML-NPM1	Acute myeloid leukaemia with NPM1 mutation	AML-NPM1	Acute myeloid leukaemia with NPM1 mutation	AML-NPM1
AML123	23	F	65	Bone marrow	Diagnosis	De novo	46,XX,t(16;16)(p13;q22)	Favorable	Favorable	AML with inv(16)(p13.1q22) or t(16;16)(p13.1;q22)/CBFB::MYH11	AML-RGA (CBFB::MYH11)	AML with inv(16)(p13.1q22) or t(16;16)(p13.1;q22)/CBFB::MYH11	AML-RGA (CBFB::MYH11)	Acute myeloid leukaemia with CBFB::MYH11 fusion	AML-RGA (CBFB::MYH11)	Acute myeloid leukaemia with CBFB::MYH11 fusion	AML-RGA (CBFB::MYH11)
AML124	54	M	55	Peripheral blood	Diagnosis	De novo	46,XY,inv(16)(p13q22)	Favorable	Favorable	AML with inv(16)(p13.1q22) or t(16;16)(p13.1;q22)/CBFB::MYH11	AML-RGA (CBFB::MYH11)	AML with inv(16)(p13.1q22) or t(16;16)(p13.1;q22)/CBFB::MYH11	AML-RGA (CBFB::MYH11)	Acute myeloid leukaemia with CBFB::MYH11 fusion	AML-RGA (CBFB::MYH11)	Acute myeloid leukaemia with CBFB::MYH11 fusion	AML-RGA (CBFB::MYH11)
AML128	74	M	30	Bone marrow	Diagnosis	Secondary	46,XY	Adverse	Adverse	AML with myelodysplasia-related gene mutations	AML-MR	AML with myelodysplasia-related gene mutations	AML-MR	Acute myeloid leukaemia, myelodysplasia-related	AML-MR	Acute myeloid leukaemia, myelodysplasia-related	AML-MR
AML136	62	F	99	Bone marrow	Diagnosis	De novo	46,XX	Favorable	Favorable	AML with mutated NPM1	AML-NPM1	AML with mutated NPM1	AML-NPM1	Acute myeloid leukaemia with NPM1 mutation	AML-NPM1	Acute myeloid leukaemia with NPM1 mutation	AML-NPM1
AML142	59	M	89	Bone marrow	Diagnosis	De novo	46,XY[14]/47,XY,+8,t(15;17)(q24;q21)[11]	Not applicable	Not applicable	APL with t(15;17)(q24.1;q21.2)/PML::RARA	AML-RGA (PML::RARA)	APL with t(15;17)(q24.1;q21.2)/PML::RARA	AML-RGA (PML::RARA)	Acute promyelocytic leukaemia with PML::RARA fusion	AML-RGA (PML::RARA)	Acute promyelocytic leukaemia with PML::RARA fusion	AML-RGA (PML::RARA)
AML143	27	F	15	Bone marrow	Diagnosis	De novo	46,XX[4]/46,XX,t(3;5;7)(q25;q34;q21)[21]	Adverse	Adverse	AML with t(3;5)(q25.3;q35.1)/NPM1::MLF1	AML-RGA (NPM1::MLF1)	AML with t(3;5)(q25.3;q35.1)/NPM1::MLF1	AML-RGA (NPM1::MLF1)	NA**	NA**	NA**	NA**
AML151	69	M	86	Bone marrow	Diagnosis	Secondary	46,XY[2]/46,XY,?del(Y)(q11)[23]	Adverse	Adverse	AML with myelodysplasia-related gene mutations	AML-MR	AML with myelodysplasia-related gene mutations	AML-MR	Acute myeloid leukaemia, myelodysplasia-related	AML-MR	Acute myeloid leukaemia, myelodysplasia-related	AML-MR
AML154	50	M	21	Bone marrow	Diagnosis	Therapy-related	46,XY,inv(2)(p21q31),t(3;12)(q26;p13)	Adverse	Adverse	AML with other MECOM rearrangements	AML-RGA (MECOM-rearrangement)	AML with other MECOM rearrangements	AML-RGA (MECOM-rearrangement)	Acute myeloid leukaemia with MECOM rearrangement	AML-RGA (MECOM-rearrangement)	Acute myeloid leukaemia with MECOM rearrangement	AML-RGA (MECOM-rearrangement)
AML155	55	M	45	Bone marrow	Diagnosis	De novo	47,XY,+8,t(9;11)(p21;q23)[4]/46-47,idem,der(9)del(9)(p12)del(9)(q12),der(17)t(9;17)(q31;p13)[18]/46-47,idem,der(7;10)(q10;q10),+add(8)(p11)[2]	Intermediate	Intermediate	AML with t(9;11)(p21.3;q23.3)/MLLT3::KMT2A	AML-RGA (KMT2A-rearrangement)	AML with t(9;11)(p21.3;q23.3)/MLLT3::KMT2A	AML-RGA (KMT2A-rearrangement)	Acute myeloid leukaemia with KMT2A rearrangement	AML-RGA (KMT2A-rearrangement)	Acute myeloid leukaemia with KMT2A rearrangement	AML-RGA (KMT2A-rearrangement)
AML156	63	F	70	Bone marrow	Diagnosis	De novo	46,XX	Intermediate	Intermediate	AML with mutated NPM1	AML-NPM1	AML with mutated NPM1	AML-NPM1	Acute myeloid leukaemia with NPM1 mutation	AML-NPM1	Acute myeloid leukaemia with NPM1 mutation	AML-NPM1
AML157	66	M	59	Bone marrow	Diagnosis	Secondary	46,XY	Adverse	Adverse	AML with myelodysplasia-related gene mutations	AML-MR	AML with myelodysplasia-related gene mutations	AML-MR	Acute myeloid leukaemia, myelodysplasia-related	AML-MR	Acute myeloid leukaemia, myelodysplasia-related	AML-MR
AML159	68	M	10	Bone marrow	During disease	De novo	46,XY[8]/45,X,-Y[17]	Adverse	Adverse	MDS/AML with myelodysplasia-related gene mutations	AML-MR	MDS/AML with myelodysplasia-related gene mutations	AML-MR	NA**	NA**	NA**	NA**
AML162	72	F	80	Bone marrow	Diagnosis	De novo	46,XX	Intermediate	Intermediate	AML with mutated NPM1	AML-NPM1	AML with mutated NPM1	AML-NPM1	Acute myeloid leukaemia with NPM1 mutation	AML-NPM1	Acute myeloid leukaemia with NPM1 mutation	AML-NPM1
AML168	85	M	75	Peripheral blood	Diagnosis	Secondary	46,XY	Intermediate	Intermediate	AML with mutated NPM1	AML-NPM1	AML with mutated NPM1	AML-NPM1	Acute myeloid leukaemia with NPM1 mutation	AML-NPM1	Acute myeloid leukaemia with NPM1 mutation	AML-NPM1
AML169	68	M	93	Bone marrow	Diagnosis	Therapy-related	46,XY[6]/48-50,XY,del(9)(q12q34),+1-2mar,+1-2r[15]	Adverse	Favorable	AML with mutated NPM1	AML-NPM1	AML with mutated NPM1	AML-NPM1	Acute myeloid leukaemia with NPM1 mutation	AML-NPM1	Acute myeloid leukaemia with NPM1 mutation	AML-NPM1
AML170	60	F	88	Bone marrow	Diagnosis	De novo	46,XX	Intermediate	Intermediate	AML with mutated NPM1	AML-NPM1	AML with mutated NPM1	AML-NPM1	Acute myeloid leukaemia with NPM1 mutation	AML-NPM1	Acute myeloid leukaemia with NPM1 mutation	AML-NPM1
AML171	76	F	15	Bone marrow	Diagnosis	De novo	46,XX	Adverse	Adverse	MDS/AML with myelodysplasia-related gene mutations	AML-MR	MDS/AML with myelodysplasia-related gene mutations	AML-MR	NA**	NA**	NA**	NA**
AML172	59	F	55	Bone marrow	Diagnosis	De novo	46,XX[1]/46,XX,t(3;12)(q26;p13)[24]	Adverse	Adverse	AML with other MECOM rearrangements	AML-RGA (MECOM-rearrangement)	AML with other MECOM rearrangements	AML-RGA (MECOM-rearrangement)	Acute myeloid leukaemia with MECOM rearrangement	AML-RGA (MECOM-rearrangement)	Acute myeloid leukaemia with MECOM rearrangement	AML-RGA (MECOM-rearrangement)
AML173	32	M	65	Bone marrow	Diagnosis	De novo	46,XY	Favorable	Favorable	AML with mutated NPM1	AML-NPM1	AML with mutated NPM1	AML-NPM1	Acute myeloid leukaemia with NPM1 mutation	AML-NPM1	Acute myeloid leukaemia with NPM1 mutation	AML-NPM1
AML175	42	M	85	Bone marrow	Diagnosis	De novo	47,XY,t(6;11)(q27;q23),+8[5]/47,idem,t(4;9)(q?31;q?13)[12]/47,idem,-Y,+13[3]/48,idem,+13[4]	Adverse	Adverse	AML with t(v;11q23.3)/KMT2A-rearranged	AML-RGA (KMT2A-rearrangement)	AML with t(v;11q23.3)/KMT2A-rearranged	AML-RGA (KMT2A-rearrangement)	Acute myeloid leukaemia with KMT2A rearrangement	AML-RGA (KMT2A-rearrangement)	Acute myeloid leukaemia with KMT2A rearrangement	AML-RGA (KMT2A-rearrangement)
AML176	72	F	54	Bone marrow	Diagnosis	De novo	46,XX	Favorable	Favorable	AML with mutated NPM1	AML-NPM1	AML with mutated NPM1	AML-NPM1	Acute myeloid leukaemia with NPM1 mutation	AML-NPM1	Acute myeloid leukaemia with NPM1 mutation	AML-NPM1
AML177	67	M	40	Bone marrow	During disease	Secondary	NA	Favorable	Favorable	AML with mutated NPM1	AML-NPM1	AML with mutated NPM1	AML-NPM1	Acute myeloid leukaemia with NPM1 mutation	AML-NPM1	Acute myeloid leukaemia with NPM1 mutation	AML-NPM1
AML180	72	M	92	Bone marrow	Diagnosis	De novo	46,XY	Intermediate	Intermediate	AML with mutated NPM1	AML-NPM1	AML with mutated NPM1	AML-NPM1	Acute myeloid leukaemia with NPM1 mutation	AML-NPM1	Acute myeloid leukaemia with NPM1 mutation	AML-NPM1
AML183	73	F	44	Bone marrow	Diagnosis	Therapy-related	44,XX,del(5)(q13q33),del(7)(q22),-17,-18,add(21)(q22),-22,+mar/43,XX,del(5)(q13q33),del(7)(q22),-17,-18,add(21)(q22),-22	Adverse	Adverse	AML with mutated TP53	AML-TP53	AML with inv(3)(q21.3q26.2) or t(3;3)(q21.3;q26.2)/GATA2, MECOM(EVI1)	AML-RGA (MECOM-rearrangement)	Acute myeloid leukaemia, myelodysplasia-related	AML-MR	Acute myeloid leukaemia with MECOM rearrangement	AML-RGA (MECOM-rearrangement)
AML185	59	F	98	Bone marrow	Diagnosis	De novo	46,XX	Intermediate	Intermediate	AML with mutated NPM1	AML-NPM1	AML with mutated NPM1	AML-NPM1	Acute myeloid leukaemia with NPM1 mutation	AML-NPM1	Acute myeloid leukaemia with NPM1 mutation	AML-NPM1
AML187	53	M	5	Bone marrow	Diagnosis	De novo	NA	Favorable	Favorable	AML with mutated NPM1***	AML-NPM1	AML with mutated NPM1***	AML-NPM1	Acute myeloid leukaemia with NPM1 mutation	AML-NPM1	Acute myeloid leukaemia with NPM1 mutation	AML-NPM1
AML194	55	M	80	Bone marrow	Diagnosis	De novo	46,XY[2]/45-47,XY,+11[23]	Intermediate	Intermediate	Acute myeloid leukemia, not otherwise specified	AML-NOS	Acute myeloid leukemia, not otherwise specified	AML-NOS	Acute myeloid leukaemia, defined by differentiation	AML-NOS	Acute myeloid leukaemia, defined by differentiation	AML-NOS
AML197	86	F	70	Bone marrow	Diagnosis	De novo	46,XX[1]/45,XX,-7[24]	Adverse	Adverse	AML with myelodysplasia-related cytogenetic abnormalities	AML-MR	AML with myelodysplasia-related cytogenetic abnormalities	AML-MR	Acute myeloid leukaemia, myelodysplasia-related	AML-MR	Acute myeloid leukaemia, myelodysplasia-related	AML-MR
AML199	77	F	46	Bone marrow	Diagnosis	De novo	46,XX	Adverse	Adverse	AML with myelodysplasia-related gene mutations	AML-MR	AML with myelodysplasia-related gene mutations	AML-MR	Acute myeloid leukaemia, myelodysplasia-related	AML-MR	Acute myeloid leukaemia, myelodysplasia-related	AML-MR
AML217†	28	M	83	Bone marrow	Diagnosis	De novo	46,XY[25]	Intermediate	Intermediate	AML with mutated NPM1	AML-NPM1	AML with mutated NPM1	AML-NPM1	Acute myeloid leukaemia with NPM1 mutation	AML-NPM1	Acute myeloid leukaemia with NPM1 mutation	AML-NPM1
AML221†	50	M	77	Bone marrow	Diagnosis	De novo	45,X,-Y[25]	Intermediate	Intermediate	AML with mutated NPM1	AML-NPM1	AML with mutated NPM1	AML-NPM1	Acute myeloid leukaemia with NPM1 mutation	AML-NPM1	Acute myeloid leukaemia with NPM1 mutation	AML-NPM1
AML222†	70	F	28	Bone marrow	Diagnosis	De novo	46,XX[25]	Adverse	Adverse	AML with myelodysplasia-related gene mutations	AML-MR	AML with myelodysplasia-related gene mutations	AML-MR	Acute myeloid leukaemia, myelodysplasia-related	AML-MR	Acute myeloid leukaemia, myelodysplasia-related	AML-MR
AML224†	33	M	93	Bone marrow	Diagnosis	De novo	46,XY[25]	Favorable	Favorable	AML with in-frame bZIP mutated CEBPA	AML-RGA (CEBPA in-frame bZIP)	AML with in-frame bZIP mutated CEBPA	AML-RGA (CEBPA in-frame bZIP)	Acute myeloid leukaemia with CEBPA mutation	AML-RGA (CEBPA in-frame bZIP)	Acute myeloid leukaemia with CEBPA mutation	AML-RGA (CEBPA in-frame bZIP)
AML225†	67	F	49	Bone marrow	Diagnosis	De novo	46,XX[25]	Intermediate	Intermediate	AML with mutated NPM1	AML-NPM1	AML with mutated NPM1	AML-NPM1	Acute myeloid leukaemia with NPM1 mutation	AML-NPM1	Acute myeloid leukaemia with NPM1 mutation	AML-NPM1
AML226†	41	M	50	Bone marrow	Diagnosis	De novo	46,XY,inv(16)(p13q22)/45,XY,-20/47,XY,inv(16)(p13q22),+22/46,XY	Favorable	Favorable	AML with inv(16)(p13.1q22) or t(16;16)(p13.1;q22)/CBFB::MYH11	AML-RGA (CBFB::MYH11)	AML with inv(16)(p13.1q22) or t(16;16)(p13.1;q22)/CBFB::MYH11	AML-RGA (CBFB::MYH11)	Acute myeloid leukaemia with CBFB::MYH11 fusion	AML-RGA (CBFB::MYH11)	Acute myeloid leukaemia with CBFB::MYH11 fusion	AML-RGA (CBFB::MYH11)
AML227†	84	F	92	Bone marrow	Diagnosis	De novo	46,XX[25]	Intermediate	Intermediate	AML with mutated NPM1	AML-NPM1	AML with mutated NPM1	AML-NPM1	Acute myeloid leukaemia with NPM1 mutation	AML-NPM1	Acute myeloid leukaemia with NPM1 mutation	AML-NPM1
AML231†	23	M	95	Bone marrow	Diagnosis	De novo	47,Y,del(X)(q13),-10,add(11)(q23),add(12)(p11),+21,+der(?10)t(X;10)(?q13;?)?ins(?;11)(?;q23q23)[24]/46,XY[1]	Adverse	Adverse	AML with t(v;11q23.3)/KMT2A-rearranged	AML-RGA (KMT2A-rearrangement)	AML with t(v;11q23.3)/KMT2A-rearranged	AML-RGA (KMT2A-rearrangement)	Acute myeloid leukaemia with KMT2A rearrangement	AML-RGA (KMT2A-rearrangement)	Acute myeloid leukaemia with KMT2A rearrangement	AML-RGA (KMT2A-rearrangement)
AML235†	60	F	74	Bone marrow	Diagnosis	De novo	46,XX[25]	Intermediate	Intermediate	AML with mutated NPM1	AML-NPM1	AML with mutated NPM1	AML-NPM1	Acute myeloid leukaemia with NPM1 mutation	AML-NPM1	Acute myeloid leukaemia with NPM1 mutation	AML-NPM1
AML237†	62	M	47	Bone marrow	Diagnosis	De novo	46,XY[25]	Intermediate	Intermediate	Acute myeloid leukemia, not otherwise specified	AML-NOS	AML with t(5;11)(q35.2;p15.4)/NUP98::NSD1	AML-RGA (NUP98::NSD1)	Acute myeloid leukaemia, defined by differentiation	AML-NOS	Acute myeloid leukaemia with NUP98 rearrangement	AML-RGA (NUP98::NSD1)
AML238†	75	F	52	Bone marrow	Diagnosis	Therapy-related	46,XX,-7,+mar[25]	Adverse	Adverse	AML with mutated NPM1	AML-NPM1	AML with mutated NPM1	AML-NPM1	Acute myeloid leukaemia with NPM1 mutation	AML-NPM1	Acute myeloid leukaemia with NPM1 mutation	AML-NPM1
AML242†	59	M	78	Bone marrow	Diagnosis	De novo	46,XY[25]	Intermediate	Intermediate	AML with mutated NPM1	AML-NPM1	AML with mutated NPM1	AML-NPM1	Acute myeloid leukaemia with NPM1 mutation	AML-NPM1	Acute myeloid leukaemia with NPM1 mutation	AML-NPM1
AML335†	77	F	80	Bone marrow	Diagnosis	De novo	46,XX[25]	Favorable	Favorable	AML with mutated NPM1	AML-NPM1	AML with mutated NPM1	AML-NPM1	Acute myeloid leukaemia with NPM1 mutation	AML-NPM1	Acute myeloid leukaemia with NPM1 mutation	AML-NPM1
AML336†	52	M	53	Bone marrow	Diagnosis	De novo	46,XY[25]	Intermediate	Adverse	Acute myeloid leukemia, not otherwise specified	AML-NOS	AML with t(v;11q23.3)/KMT2A-rearranged	AML-RGA (KMT2A-rearrangement)	Acute myeloid leukaemia, defined by differentiation	AML-NOS	Acute myeloid leukaemia with KMT2A rearrangement	AML-RGA (KMT2A-rearrangement)
AML337†	59	M	95	Bone marrow	Diagnosis	De novo	46,XY[24]	Intermediate	Intermediate	AML with mutated NPM1	AML-NPM1	AML with mutated NPM1	AML-NPM1	Acute myeloid leukaemia with NPM1 mutation	AML-NPM1	Acute myeloid leukaemia with NPM1 mutation	AML-NPM1
AML338†	69	M	85	Bone marrow	Diagnosis	De novo	46,XY[25]	Intermediate	Intermediate	AML with mutated NPM1	AML-NPM1	AML with mutated NPM1	AML-NPM1	Acute myeloid leukaemia with NPM1 mutation	AML-NPM1	Acute myeloid leukaemia with NPM1 mutation	AML-NPM1
AML340†	71	M	30	Bone marrow	Diagnosis	De novo	46,XY,t(8;21)(q22;q22)[22] /46,XY[3]	Favorable	Favorable	AML with t(8;21)(q22;q22.1)/RUNX1::RUNX1T1	AML-RGA (RUNX1::RUNX1T1)	AML with t(8;21)(q22;q22.1)/RUNX1::RUNX1T1	AML-RGA (RUNX1::RUNX1T1)	Acute myeloid leukaemia with RUNX1::RUNX1T1 fusion	AML-RGA (RUNX1::RUNX1T1)	Acute myeloid leukaemia with RUNX1::RUNX1T1 fusion	AML-RGA (RUNX1::RUNX1T1)
AML341	68	M	10	Bone marrow	Diagnosis	De novo	46,XY[25]	Adverse	Adverse	MDS/AML with myelodysplasia-related gene mutations	AML-MR	MDS/AML with myelodysplasia-related gene mutations	AML-MR	NA**	NA**	NA**	NA**
AML342†	64	F	33	Bone marrow	Diagnosis	De novo	46,XX[25]	Adverse	Adverse	AML with myelodysplasia-related gene mutations	AML-MR	AML with myelodysplasia-related gene mutations	AML-MR	Acute myeloid leukaemia, myelodysplasia-related	AML-MR	Acute myeloid leukaemia, myelodysplasia-related	AML-MR
AML343†	59	M	93	Bone marrow	Diagnosis	De novo	45,XY,t(3;3)(q21;q26),-7[12]/46,idem,+mar[12]/46,XY[1]	Adverse	Adverse	AML with inv(3)(q21.3q26.2) or t(3;3)(q21.3;q26.2)/GATA2, MECOM(EVI1)	AML-RGA (MECOM-rearrangement)	AML with inv(3)(q21.3q26.2) or t(3;3)(q21.3;q26.2)/GATA2, MECOM(EVI1)	AML-RGA (MECOM-rearrangement)	Acute myeloid leukaemia with MECOM rearrangement	AML-RGA (MECOM-rearrangement)	Acute myeloid leukaemia with MECOM rearrangement	AML-RGA (MECOM-rearrangement)
AML344†	54	F	21	Bone marrow	Diagnosis	De novo	46,XX,inv(16)(p13q22)[23]/46,XX[2]	Favorable	Favorable	AML with inv(16)(p13.1q22) or t(16;16)(p13.1;q22)/CBFB::MYH11	AML-RGA (CBFB::MYH11)	AML with inv(16)(p13.1q22) or t(16;16)(p13.1;q22)/CBFB::MYH11	AML-RGA (CBFB::MYH11)	Acute myeloid leukaemia with CBFB::MYH11 fusion	AML-RGA (CBFB::MYH11)	Acute myeloid leukaemia with CBFB::MYH11 fusion	AML-RGA (CBFB::MYH11)
AML345†	60	F	46	Bone marrow	Diagnosis	De novo	46,XX,i(7)(p10)[25]	Adverse	Adverse	AML with myelodysplasia-related gene mutations	AML-MR	AML with myelodysplasia-related gene mutations	AML-MR	Acute myeloid leukaemia, myelodysplasia-related	AML-MR	Acute myeloid leukaemia, myelodysplasia-related	AML-MR
AML346†	70	F	26	Bone marrow	Diagnosis	De novo	46,XX,del(9)(q22)[22]/46,XX[3]	Favorable	Favorable	AML with mutated NPM1	AML-NPM1	AML with mutated NPM1	AML-NPM1	Acute myeloid leukaemia with NPM1 mutation	AML-NPM1	Acute myeloid leukaemia with NPM1 mutation	AML-NPM1
* Summarized ICC 2022 and WHO 2022 groups are used in Figures 3-4, where subtypes based on recurrent genetic abnormalities apart from NPM1- and TP53-mutations have been merged into AML-RGA.
** Cases not meeting WHO 2022 criteria for AML were not assigned a WHO AML category and were excluded from the SoC–WGS comparison of WHO AML classification. Their inclusion in other study analyses was unaffected.
*** Cases with an NPM1 mutation were retained as AML with mutated NPM1 for the study’s ICC-based analyses despite not meeting the ICC requirement of ≥10% blasts in bone marrow or peripheral blood. This was applied consistently to SoC- and WGS-based assignments.
† Cases also described by Staffas et al
Abbreviations: AML, acute myeloid leukemia; APL, acute promyelocytic leukemia; ELN, European LeukemiaNet; ICC, International Consensus Classification; MDS, myelodysplastic neoplasm; MR, myelodysplasia-related; NOS, not otherwise specified; RGA, recurrent genetic abnormality; SoC, standard of care; WGS, whole-genome sequencing; WHO, World Health Organization.
